# Detailed stratified GWAS analysis for severe COVID-19 in four European populations

## Abstract

Given the highly variable clinical phenotype of Coronavirus disease 2019 (COVID-19), a deeper analysis of the host genetic contribution to severe COVID-19 is important to improve our understanding of underlying disease mechanisms. Here, we describe an extended GWAS meta-analysis of a well-characterized cohort of 3,260 COVID-19 patients with respiratory failure and 12,483 population controls from Italy, Spain, Norway and Germany/Austria, including stratified analyses based on age, sex and disease severity, as well as targeted analyses of chromosome Y haplotypes, the human leukocyte antigen (HLA) region and the SARS-CoV-2 peptidome. By inversion imputation, we traced a reported association at 17q21.31 to a highly pleiotropic ∼0.9-Mb inversion polymorphism and characterized the potential effects of the inversion in detail. Our data, together with the 5^th^ release of summary statistics from the COVID-19 Host Genetics Initiative, also identified a new locus at 19q13.33, including *NAPSA*, a gene which is expressed primarily in alveolar cells responsible for gas exchange in the lung.
