## Supplementary Tables for "Detailed stratified GWAS analysis for severe COVID-19 in four European populations": Supplementary_Table_1e.xlsx

### Sheet: Sheet1
Detailed description of numbers of individuals included in this study.
		all			male			female			<20 y/o			21-40 y/o			41-60 y/o			61-80 y/o			>80 y/o
		total	controls	cases	total	controls	cases	total	controls	cases	total	controls	cases	total	controls	cases	total	controls	cases	total	controls	cases	total	controls	cases
first	Germany/Austria	3351	3110	241	3242	1977	176	1198	1133	65	2	0	2	1032	1019	13	1595	1508	87	696	583	113	26	0	26
first	Italy	6270	4734	1536	4220	2598	1032	2640	2136	504	145	139	6	1216	1151	65	2556	2078	478	1959	1262	697	394	104	290
first	Norway	324	262	62	324	67	41	216	195	21	1	0	1	12	10	2	247	218	29	57	32	25	7	2	5
first	Spain	5798	4377	1421	4120	2535	908	2355	1847	508	43	40	3	473	441	32	3392	2998	394	1648	902	746	242	1	241
	TOTAL	15743	12483	3260	11906	7110	2116	6193	5116	1077	191	179	12	2733	2621	112	7790	6802	988	4360	2779	1581	669	107	562
second	Germany/Austria	3242	3110	132	3242	1977	102	1163	1133	30	1	0	1	1025	1019	6	1556	1508	48	648	583	65	12	0	12
second	Italy	5994	4734	1260	4079	2598	886	2510	2136	374	145	139	6	1214	1151	63	2497	2078	419	1840	1262	578	298	104	194
second	Spain	4901	4382	519	3688	2535	376	1990	1847	143	40	40	0	452	441	11	3156	2998	158	1219	902	317	34	1	33
	TOTAL	14137	12226	1911	11009	7110	1364	5663	5116	547	186	179	7	2691	2611	80	7209	6584	625	3707	2747	960	344	105	239
		Meta-analysis with COVID-19 HGI release 5
first without B2 overlap	Germany/Austria	3242	3110	132
first without B2 overlap	Italy	4220	3501	719
first without B2 overlap	Norway	324	262	62
first without B2 overlap	Spain	4120	3454	666
	TOTAL	11906	10327	1579
HGI release 5 B2		1308854	1295966	12888
	TOTAL	1320760	1306293	14467
second without A2 overlap	Germany/Austria	3242	3110	132
second without A2 overlap	Italy	4079	3501	578
second without A2 overlap	Spain	3688	3454	234
	TOTAL	11009	10065	944
HGI release 5 A2		714592	709010	5582
	TOTAL	725601	719075	6526
		total	controls	cases	missing
mortality male cases	Germany/Austria	134	119	15	42
mortality male cases	Italy	663	559	104	369
mortality male cases	Norway	41	36	5	0
mortality male cases	Spain	727	603	124	295
	TOTAL	1565	1317	248	706
