## Supplementary Tables for "Detailed stratified GWAS analysis for severe COVID-19 in four European populations": Supplementary_Table_3.xlsx

### Sheet: META_ANALYSIS
Genome-wide significant (P<5×10E-8) and suggestive findings (P<10E-6) in the first and second analyses. individuals_from: individuals included in the analysis; SNPID: id of the marker as chr:pos:alleles, genome build hg38; A1: minor allele from TopMed imputation; A2: major allele from TopMed imputation; FRQ: allele frequency with respect to allele 1; MINFRQ: minimum frequency of allele 1 across i…
individuals_from	SNPID	rsid	A1	A2	FRQ	MINFRQ	MAXFRQ	BETA	SE	OR	OR_95L	OR_95U	P	HetISq	HetChiSq	HetPVal	PPR	N_STUDIES	Total SampleSize	Total CaseSize	Total ControlSize	Location	NearestGene
first analysis	chr3:45848457:C:T	rs35731912	T	C	0.09	0.0586	0.101	0.579	0.061	1.78425	1.72342	1.84724	2.322e-21	70.6	10.214	0.01683	0.999937	4	15743	3260	12483	3p21.31	LZTFL1
first analysis	chr19:10351837:C:T	rs11085725	T	C	0.2725	0.2652	0.2958	0.2381	0.0368	1.26884	1.25449	1.28334	1.019e-10	60	7.501	0.05753	0.999937	4	15743	3260	12483	19p13.2	TYK2
first analysis	chr9:133261703:A:G	rs687289	A	G	0.3577	0.3393	0.3853	0.2153	0.0345	1.24023	1.21926	1.26156	4.488e-10	0	1.233	0.745	0.999937	4	15743	3260	12483	9q34.2	ABO
first analysis	chr6:56842705:G:A	rs78531133	A	G	0.0346	0.0139	0.04	0.5142	0.0864	1.6723	1.66054	1.68414	2.685e-09	97.5	120.038	7.572e-26	NA	4	15743	3260	12483	6p12.1	DST
first analysis	chr19:4717660:A:G	rs12610495	G	A	0.2701	0.3036	0.2616	0.1953	0.0366	1.21568	1.18765	1.24436	9.91e-08	57.2	7.002	0.07184	0.989754	4	15743	3260	12483	19p13.3	DPP9
first analysis	chr9:14754866:A:G	rs7023573	A	G	0.2852	0.2778	0.2984	0.1885	0.0376	1.20744	1.1847	1.23061	5.211e-07	60.9	7.667	0.05341	0.95381	4	15743	3260	12483	9p22.3	FREM1
first analysis	chr17:45933112:G:A	rs8065800	G	A	0.3284	0.3464	0.298	0.1777	0.0361	1.19447	1.1445	1.24661	8.897e-07	65.8	8.771	0.0325	0.92471	4	15743	3260	12483	17q21.31	MAPT
first analysis	chr4:30946048:T:C	rs12512667	C	T	0.4443	0.4752	0.4344	-0.1626	0.0331	0.849931	0.827899	0.872549	8.95e-07	40.9	5.077	0.1662	0.922288	4	15743	3260	12483	4p15.1	PCDH7
first analysis	chr20:20290308:C:A	rs115175415	A	C	0.0142	0.0133	0.0201	0.9877	0.2016	2.68505	2.67612	2.69401	9.614e-07	94.9	38.84	3.682e-09	NA	4	9473	1724	7749	20p11.23	CFAP61
second analysis	chr3:45859597:C:T	rs73064425	T	C	0.0938	0.059	0.1025	0.8506	0.0745	2.34105	2.26611	2.41847	3.458e-30	87.1	15.519	0.0004266	0.999999	3	14137	1911	12226	3p21.31	LZTFL1
second analysis	chr19:10351837:C:T	rs11085725	T	C	0.2716	0.2615	0.2778	0.2696	0.0456	1.30944	1.29413	1.32493	3.235e-09	18.7	2.461	0.2922	0.999373	3	14137	1911	12226	19p13.2	TYK2
second analysis	chr19:4717660:A:G	rs12610495	G	A	0.2674	0.3056	0.2613	0.2516	0.0453	1.28608	1.25717	1.31566	2.872e-08	22.4	2.578	0.2755	0.993159	3	14137	1911	12226	19p13.3	DPP9
second analysis	chr13:55031860:T:C	rs111671068	C	T	0.0124	0.0168	0.0118	1.0303	0.1958	2.80191	2.79368	2.81016	1.425e-07	57.3	4.686	0.09602	0.806428	3	14137	1911	12226	13q21.1	OLFM4
second analysis	chr9:133271182:T:C	rs550057	T	C	0.2656	0.2589	0.2868	0.2326	0.0461	1.26188	1.23811	1.2861	4.562e-07	0	0.411	0.8142	0.939314	3	14137	1911	12226	9q34.2	ABO
second analysis	chr18:7897309:A:C	rs17565758	C	A	0.0778	0.0855	0.0535	0.4119	0.0818	1.50968	1.47026	1.55016	4.836e-07	56.1	4.56	0.1023	0.937542	3	14137	1911	12226	18p11.23	PTPRM
second analysis	chr14:90679345:C:T	rs117759611	T	C	0.0104	0.0092	0.0189	-1.1271	0.224	0.323971	0.321883	0.326074	4.853e-07	0	0.398	0.8195	0.000451823	3	14137	1911	12226	14q32.11	TTC7B
second analysis	chr21:33247902:C:T	rs2834161	C	T	0.3708	0.3932	0.3231	0.2234	0.0448	1.25032	1.17477	1.33073	6.101e-07	79.3	9.659	0.007991	0.922881	3	14137	1911	12226	21q22.11	IFNAR2
second analysis	chr17:45933112:G:A	rs8065800	G	A	0.3305	0.3432	0.2976	0.2237	0.045	1.2507	1.20332	1.29993	6.608e-07	85.6	13.934	0.0009426	0.211172	3	14137	1911	12226	17q21.31	MAPT
second analysis	chr17:30409086:A:C	rs141167135	C	A	0.0122	0.0241	0.0095	1.1173	0.2273	3.05659	3.03034	3.08306	8.868e-07	58.6	4.834	0.0892	0.0376055	3	14137	1911	12226	17q11.2	CPD
* markers highlighted in grey have evidence for excessive heterogeneity or a low posterior probability of replication

### Sheet: SINGLE_ANALYSES
Genome-wide significant (P<5×10E-8) and suggestive findings (P<10E-6) in the first and second analyses. individuals_from: lookup in cohort of first or second analysis; population: either Germany/Austria/Italy/Norway or Spain; SNPID: id of the marker as chr:pos:alleles, genome build hg38; A1: minor allele from TopMed imputation; A2: major allele from TopMed imputation; FRQ/FRQ_U/FRQ_A: frequency o…
individuals_from	population	SNPID	A1	A2	FRQ	FRQ_A	FRQ_U	N	N_A	N_U	BETA	SE	OR	OR_95L	OR_95U	P	rsid
first_analysis	Spain	chr3:45848457:C:T	T	C	0.0586485	0.0797386	0.0518016	5798	1421	4377	0.699626	0.126106	2.013	1.57217	2.57743	2.89091e-08	rs35731912
first_analysis	Spain	chr19:10351837:C:T	T	C	0.265173	0.293549	0.255959	5798	1421	4377	0.306617	0.0646396	1.35882	1.19713	1.54236	2.10068e-06	rs11085725
first_analysis	Spain	chr9:133261703:A:G	A	G	0.350999	0.386927	0.339343	5798	1421	4377	0.252528	0.060496	1.28728	1.14334	1.44933	2.98916e-05	rs687289
first_analysis	Spain	chr6:56842705:G:A	A	G	0.036034	0.0422361	0.0340204	5798	1421	4377	0.178382	0.146795	1.19528	0.896429	1.59377	0.224299	rs78531133
first_analysis	Spain	chr19:4717660:A:G	G	A	0.277206	0.301898	0.26919	5798	1421	4377	0.181987	0.063773	1.1996	1.05865	1.35932	0.00432177	rs12610495
first_analysis	Spain	chr9:14754866:A:G	A	G	0.298446	0.324452	0.290012	5798	1421	4377	0.219958	0.0638156	1.24602	1.09953	1.41204	0.000567327	rs7023573
first_analysis	Spain	chr17:45933112:G:A	G	A	0.297973	0.323682	0.289639	5798	1421	4377	0.305469	0.0634131	1.35726	1.19863	1.53689	1.45643e-06	rs8065800
first_analysis	Spain	chr4:30946048:T:C	C	T	0.461695	0.436293	0.469937	5798	1421	4377	-0.251952	0.0572767	0.777282	0.694742	0.869628	1.08819e-05	rs12512667
first_analysis	Spain	chr20:20290308:C:A	A	C	0.013338	0.0135162	0.0132802	5798	1421	4377	0.239264	0.248373	1.27031	0.780712	2.06695	0.335386	rs115175415
first_analysis	Italy	chr3:45848457:C:T	T	C	0.100958	0.133992	0.0902399	6270	1536	4734	0.502347	0.073793	1.6526	1.43005	1.90977	9.92996e-12	rs35731912
first_analysis	Italy	chr19:10351837:C:T	T	C	0.275038	0.299833	0.266991	6270	1536	4734	0.182791	0.0480069	1.20056	1.09275	1.31901	0.000140316	rs11085725
first_analysis	Italy	chr9:133261703:A:G	A	G	0.358653	0.390985	0.348173	6270	1536	4734	0.20627	0.0451012	1.22909	1.1251	1.34268	4.79629e-06	rs687289
first_analysis	Italy	chr6:56842705:G:A	A	G	0.0315965	0.0317445	0.0315478	6270	1536	4734	-0.0180509	0.126886	0.982111	0.765867	1.25941	0.886874	rs78531133
first_analysis	Italy	chr19:4717660:A:G	G	A	0.261611	0.296932	0.250151	6270	1536	4734	0.23756	0.0479733	1.26815	1.15434	1.39318	7.34833e-07	rs12610495
first_analysis	Italy	chr9:14754866:A:G	A	G	0.277815	0.298536	0.271099	6270	1536	4734	0.146819	0.0498893	1.15814	1.05026	1.27711	0.00325157	rs7023573
first_analysis	Italy	chr17:45933112:G:A	G	A	0.345157	0.368065	0.337733	6270	1536	4734	0.141741	0.046732	1.15228	1.05142	1.2628	0.00242095	rs8065800
first_analysis	Italy	chr4:30946048:T:C	C	T	0.434373	0.41676	0.440083	6270	1536	4734	-0.106981	0.0432778	0.898543	0.825467	0.978087	0.0134374	rs12512667
first_analysis	Norway	chr3:45848457:C:T	T	C	0.0858904	0.0891532	0.0851183	324	62	262	-0.238548	0.491558	0.787771	0.300592	2.06454	0.627471	rs35731912
first_analysis	Norway	chr19:10351837:C:T	T	C	0.295844	0.416677	0.26725	324	62	262	0.910155	0.299056	2.48471	1.38265	4.46516	0.002339	rs11085725
first_analysis	Norway	chr9:133261703:A:G	A	G	0.339303	0.403565	0.324095	324	62	262	0.28442	0.266246	1.32899	0.788658	2.23952	0.285404	rs687289
first_analysis	Norway	chr6:56842705:G:A	A	G	0.0138904	0.016129	0.0133607	324	62	262	0.33019	1.07197	1.39123	0.170185	11.3731	0.758066	rs78531133
first_analysis	Norway	chr19:4717660:A:G	G	A	0.287049	0.322581	0.278641	324	62	262	0.352505	0.272263	1.42263	0.834326	2.42575	0.195417	rs12610495
first_analysis	Norway	chr9:14754866:A:G	A	G	0.288584	0.244524	0.29901	324	62	262	-0.313122	0.306302	0.731161	0.401129	1.33273	0.306654	rs7023573
first_analysis	Norway	chr17:45933112:G:A	G	A	0.346437	0.330718	0.350156	324	62	262	0.00942144	0.310568	1.00947	0.5492	1.85546	0.975799	rs8065800
first_analysis	Norway	chr4:30946048:T:C	C	T	0.475159	0.425419	0.486929	324	62	262	-0.409626	0.252414	0.663899	0.404802	1.08883	0.104625	rs12512667
first_analysis	Norway	chr20:20290308:C:A	A	C	0.020088	0.0241935	0.0191164	324	62	262	-0.01862	0.781693	0.981552	0.212091	4.5426	0.980996	rs115175415
first_analysis	Germany/Austria	chr3:45848457:C:T	T	C	0.0890015	0.143218	0.0848002	3351	241	3110	1.13075	0.236256	3.09799	1.94973	4.9225	1.70031e-06	rs35731912
first_analysis	Germany/Austria	chr19:10351837:C:T	T	C	0.280526	0.339402	0.275963	3351	241	3110	0.239343	0.13763	1.27041	0.970046	1.66379	0.0820295	rs11085725
first_analysis	Germany/Austria	chr9:133261703:A:G	A	G	0.385315	0.387394	0.385157	3351	241	3110	0.103429	0.129413	1.10897	0.860519	1.42915	0.424163	rs687289
first_analysis	Germany/Austria	chr6:56842705:G:A	A	G	0.039982	0.300598	0.0197863	3351	241	3110	2.50555	0.202004	12.2503	8.24512	18.201	2.50243e-35	rs78531133
first_analysis	Germany/Austria	chr19:4717660:A:G	G	A	0.303649	0.289102	0.304776	3351	241	3110	-0.143824	0.140224	0.86604	0.657925	1.13999	0.305047	rs12610495
first_analysis	Germany/Austria	chr9:14754866:A:G	A	G	0.279056	0.348492	0.27368	3351	241	3110	0.47026	0.140108	1.60041	1.2161	2.10617	0.000789581	rs7023573
first_analysis	Germany/Austria	chr17:45933112:G:A	G	A	0.322702	0.29716	0.324683	3351	241	3110	-0.103578	0.143817	0.901606	0.680139	1.19519	0.471397	rs8065800
first_analysis	Germany/Austria	chr4:30946048:T:C	C	T	0.436765	0.40962	0.438866	3351	241	3110	-0.138514	0.130618	0.870651	0.674	1.12468	0.288942	rs12512667
first_analysis	Germany/Austria	chr20:20290308:C:A	A	C	0.0149491	0.0984212	0.00848071	3351	241	3110	3.02704	0.384698	20.636	9.70877	43.8619	3.58613e-15	rs115175415
second_analysis	Spain	chr3:45859597:C:T	T	C	0.0589806	0.119186	0.0518498	4901	519	4382	1.45452	0.177235	4.28242	3.02569	6.06115	2.27306e-16	rs73064425
second_analysis	Spain	chr19:10351837:C:T	T	C	0.261546	0.311174	0.255667	4901	519	4382	0.389011	0.0889686	1.47552	1.23941	1.75662	1.2286e-05	rs11085725
second_analysis	Spain	chr19:4717660:A:G	G	A	0.273705	0.310565	0.26934	4901	519	4382	0.285889	0.0891638	1.33094	1.11754	1.5851	0.00134438	rs12610495
second_analysis	Spain	chr13:55031860:T:C	C	T	0.0120387	0.0229923	0.0107413	4901	519	4382	1.33855	0.369324	3.8135	1.84905	7.86499	0.000289722	rs111671068
second_analysis	Spain	chr9:133271182:T:C	T	C	0.277301	0.317914	0.27249	4901	519	4382	0.242503	0.0891132	1.27443	1.07019	1.51765	0.00650279	rs550057
second_analysis	Spain	chr18:7897309:A:C	C	A	0.0535038	0.0642755	0.0522275	4901	519	4382	0.490337	0.184662	1.63287	1.13701	2.34498	0.00792333	rs17565758
second_analysis	Spain	chr14:90679345:C:T	T	C	0.00918078	0.00412042	0.00978012	4901	519	4382	-1.26357	0.416084	0.282643	0.125043	0.638875	0.0023909	rs117759611
second_analysis	Spain	chr21:33247902:C:T	C	T	0.323052	0.35887	0.318814	4901	519	4382	0.288829	0.0858223	1.33486	1.12819	1.57939	0.000764251	rs2834161
second_analysis	Spain	chr17:45933112:G:A	G	A	0.297554	0.363387	0.289766	4901	519	4382	0.511011	0.089573	1.66698	1.39857	1.9869	1.16365e-08	rs8065800
second_analysis	Spain	chr17:30409086:A:C	C	A	0.0094802	0.0146195	0.00887152	4901	519	4382	0.978532	0.442858	2.66055	1.11687	6.33781	0.0271341	rs141167135
second_analysis	Italy	chr3:45859597:C:T	T	C	0.102479	0.14454	0.0912845	5994	1260	4734	0.692845	0.0854528	1.9994	1.69106	2.36395	5.14923e-16	rs73064425
second_analysis	Italy	chr19:10351837:C:T	T	C	0.274878	0.304501	0.266991	5994	1260	4734	0.224788	0.0556176	1.25206	1.12275	1.39626	5.30705e-05	rs11085725
second_analysis	Italy	chr19:4717660:A:G	G	A	0.261263	0.303014	0.250151	5994	1260	4734	0.265219	0.0552073	1.30372	1.17001	1.4527	1.55491e-06	rs12610495
second_analysis	Italy	chr13:55031860:T:C	C	T	0.0117909	0.0164913	0.0105399	5994	1260	4734	0.725661	0.249893	2.0661	1.26601	3.37181	0.00368558	rs111671068
second_analysis	Italy	chr9:133271182:T:C	T	C	0.258925	0.288492	0.251055	5994	1260	4734	0.239385	0.056383	1.27047	1.13755	1.41892	2.1792e-05	rs550057
second_analysis	Italy	chr18:7897309:A:C	C	A	0.085504	0.0993234	0.0818258	5994	1260	4734	0.342218	0.0944592	1.40807	1.17009	1.69445	0.000291295	rs17565758
second_analysis	Italy	chr14:90679345:C:T	T	C	0.00915965	0.00435873	0.0104375	5994	1260	4734	-1.13317	0.293427	0.322011	0.181176	0.572322	0.000112532	rs117759611
second_analysis	Italy	chr21:33247902:C:T	C	T	0.393225	0.411375	0.388397	5994	1260	4734	0.150507	0.0549652	1.16242	1.0437	1.29465	0.0061771	rs2834161
second_analysis	Italy	chr17:45933112:G:A	G	A	0.343203	0.363783	0.337733	5994	1260	4734	0.133303	0.0543394	1.1426	1.02716	1.27101	0.0141611	rs8065800
second_analysis	Italy	chr17:30409086:A:C	C	A	0.0111378	0.018325	0.00922486	5994	1260	4734	1.41829	0.28913	4.13004	2.34337	7.27891	9.32589e-07	rs141167135
second_analysis	Germany/Austria	chr3:45859597:C:T	T	C	0.0869343	0.141481	0.0846191	3242	132	3110	1.06055	0.296809	2.88796	1.61414	5.16703	0.000352681	rs73064425
second_analysis	Germany/Austria	chr19:10351837:C:T	T	C	0.27778	0.320576	0.275963	3242	132	3110	0.251682	0.176029	1.28619	0.910889	1.81611	0.15278	rs11085725
second_analysis	Germany/Austria	chr19:4717660:A:G	G	A	0.305612	0.325303	0.304776	3242	132	3110	-0.0181452	0.175233	0.982018	0.69656	1.38446	0.917527	rs12610495
second_analysis	Germany/Austria	chr13:55031860:T:C	C	T	0.0167711	0.0418258	0.0157077	3242	132	3110	1.98641	0.604251	7.28934	2.23018	23.8252	0.00101117	rs111671068
second_analysis	Germany/Austria	chr9:133271182:T:C	T	C	0.286766	0.289432	0.286657	3242	132	3110	0.118911	0.183392	1.12627	0.786205	1.61343	0.516729	rs550057
second_analysis	Germany/Austria	chr18:7897309:A:C	C	A	0.0581161	0.0879015	0.0568514	3242	132	3110	1.10856	0.355718	3.03001	1.50887	6.08466	0.00183064	rs17565758
second_analysis	Germany/Austria	chr14:90679345:C:T	T	C	0.0189119	0.0127386	0.019174	3242	132	3110	-0.789271	0.627247	0.454176	0.132831	1.55291	0.20828	rs117759611
second_analysis	Germany/Austria	chr21:33247902:C:T	C	T	0.341247	0.433822	0.337321	3242	132	3110	0.703511	0.177466	2.02084	1.42715	2.8615	7.36416e-05	rs2834161
second_analysis	Germany/Austria	chr17:45933112:G:A	G	A	0.324289	0.315045	0.324683	3242	132	3110	0.0554157	0.179622	1.05698	0.743309	1.50302	0.757693	rs8065800
second_analysis	Germany/Austria	chr17:30409086:A:C	C	A	0.0241177	0.0162765	0.0244505	3242	132	3110	-0.145261	0.660689	0.864796	0.236878	3.15721	0.825977	rs141167135
