## Supplementary Tables for "Detailed stratified GWAS analysis for severe COVID-19 in four European populations": Supplementary_Table_4.xlsx

### Sheet: LD
Linkage disequilibrium (LD) between variants from the first and second analysis and COVID-HGI release 5 variants. Only variants located on the same chromosome within 250kb of each other are shown. As LD measure we calculated r2 and D' within the cohorts from our first analysis based on dosage information from genome imputation with TopMed. Coordinates are shown in genome build hg38.
		Germany/Austria		Italy		Norway		Spain
id1	id2	r2	D'	r2	D'	r2	D'	r2	D'	distance in bp	nearest genes
chr17:45933112:G:A	chr17:46142465:T:A	0.122436	0.984343	0.181702	0.989664	0.122732	1	0.18425	0.990465	209353	MAPT, KANSL1
chr19:10351837:C:T	chr19:10317045:T:A	0.125066	0.948109	0.0807201	0.918728	0.145522	0.958946	0.0923571	0.941593	34792	TYK2
chr19:4717660:A:G	chr19:4719431:G:A	0.928325	0.994618	0.850877	0.97235	0.895264	1	0.841157	0.984109	1771	DPP9
chr21:33242905:T:C	chr21:33247902:C:T	0.996864	0.998744	0.998285	0.999313	0.981513	0.993781	0.995771	0.997883	4997	IFNAR2
chr3:45796521:G:T	chr3:45823240:T:C	0.0127306	0.945762	0.0198891	0.913732	0.0158843	1	0.00769824	0.896377	26719	LZTFL1
chr3:45796521:G:T	chr3:45848457:C:T	0.0127306	0.945762	0.0198579	0.914593	0.0158843	1	0.00789448	0.903398	51936	LZTFL1
chr3:45796521:G:T	chr3:45859597:C:T	0.0126741	0.943661	0.0190547	0.89785	0.0158843	1	0.0076085	0.895447	63076	LZTFL1
chr3:45823240:T:C	chr3:45848457:C:T	0.983002	0.991464	0.984503	0.993937	1	1	0.976908	0.993126	25217	LZTFL1
chr3:45823240:T:C	chr3:45859597:C:T	0.972862	0.986337	0.976765	0.99217	1	1	0.979442	0.994454	36357	LZTFL1
chr3:45848457:C:T	chr3:45859597:C:T	0.989786	0.99488	0.987042	0.995654	1	1	0.978245	0.998612	11140	LZTFL1
chr9:133261703:A:G	chr9:133271182:T:C	0.637435	0.994827	0.629913	0.994268	0.795199	1	0.733213	0.992158	9479	ABO
chr9:133261703:A:G	chr9:133274084:C:T	0.975641	0.991203	0.929827	0.985609	1	1	0.945404	0.974104	12381	ABO
chr9:133271182:T:C	chr9:133274084:C:T	0.648598	1	0.665703	1	0.795199	1	0.744993	0.998263	2902	ABO
variant from first or second analysis
COVID-19 HGI release 5 variant
