## Supplementary Tables for "Detailed stratified GWAS analysis for severe COVID-19 in four European populations": Supplementary_Table_5.xlsx

### Sheet: Replication of HGI hits
Replication analysis of the 13 COVID-19 HGI release 5 hits (PMID: 34237774). individuals_from: individuals included in the analysis; SNPID: id of the marker as chr:pos:alleles, genome build hg38; A1: minor allele from TopMed imputation; A2: major allele from TopMed imputation; FRQ: allele frequency with respect to allele 1; MINFRQ: minimum frequency of allele 1 across individual GWAS studies; MAX…
individuals_from	SNPID	A1	A2	FRQ	MINFRQ	MAXFRQ	BETA	SE	OR	OR_95L	OR_95U	P	HetISq	HetChiSq	HetPVal	N_STUDIES	TotalSampleSize	TotalCaseSize	TotalControlSize	rsid	NearestGene
first cohort without HGI B2 samples	chr3:45796521:G:T	t	g	0.1632	0.1825	0.1296	0.21	0.0734	1.23368	1.06837	1.42456	0.004211	0	1.592	0.6612	4	11906	1579	10327	rs2271616	SLC6A20
first cohort without HGI B2 samples	chr3:45823240:T:C	c	t	0.0863	0.9442	0.9029	0.6602	0.0932	1.93518	1.61208	2.32303	1.437e-12	55.4	6.726	0.08117	4	11906	1579	10327	rs10490770	LZTFL1
first cohort without HGI B2 samples	chr3:101705614:T:C	c	t	0.3012	0.7163	0.5879	-0.0662	0.0543	0.935944	0.841451	1.04105	0.2233	0	1.204	0.752	4	11906	1579	10327	rs11919389	ZBTB11, RPL24, CEP97, NXPE3
first cohort without HGI B2 samples	chr6:41534945:A:C	c	a	0.0319	0.9918	0.9634	0.0939	0.1378	1.09845	0.83846	1.43906	0.4955	35.8	4.672	0.1974	4	11906	1579	10327	rs1886814	FOXP4
first cohort without HGI B2 samples	chr8:124324323:T:C	c	t	0.0126	0.9985	0.985	-0.0391	0.2248	0.961655	0.618964	1.49408	0.862	0	0.562	0.905	4	11906	1579	10327	rs72711165	TMEM65
first cohort without HGI B2 samples	chr9:133274084:C:T	c	t	0.3497	0.662	0.618	0.1587	0.0511	1.17199	1.06029	1.29545	0.001914	0	1.659	0.6461	4	11906	1579	10327	rs912805253	ABO
first cohort without HGI B2 samples	chr12:112919388:G:A	g	a	0.3848	0.7286	0.5977	-0.1186	0.0521	0.888163	0.801944	0.983651	0.02292	60.1	7.518	0.05711	4	11906	1579	10327	rs10774671	OAS1, OAS3, OAS2
first cohort without HGI B2 samples	chr17:46142465:T:A	a	t	0.2712	0.3092	0.1877	-0.151	0.0579	0.859848	0.767602	0.963179	0.009131	40.7	5.06	0.1675	4	11906	1579	10327	rs1819040	ARHGAP27, PLEKHM1, LINC02210-CRHR1, CRHR1, SPPL2C, MAPT, STH, KANSL1, LRRC37A, ARL17B, LRRC37A2, ARL17A, NSF, WNT3
first cohort without HGI B2 samples	chr17:49863303:C:T	t	c	0.0269	0.0286	0.0238	0.1209	0.1508	1.12851	0.839736	1.5166	0.4227	0	1.446	0.6947	4	11906	1579	10327	rs77534576	KAT7, TAC4
first cohort without HGI B2 samples	chr19:4719431:G:A	a	g	0.2946	0.3167	0.2837	0.1949	0.0535	1.21519	1.09422	1.34953	0.000273	54.7	6.626	0.08484	4	11906	1579	10327	rs2109069	DPP9
first cohort without HGI B2 samples	chr19:10317045:T:A	a	t	0.041	0.0651	0.0352	0.2878	0.136	1.33349	1.02147	1.74083	0.03435	45.3	5.487	0.1394	4	11906	1579	10327	rs74956615	ICAM1, ICAM4, ICAM5, ZGLP1, FDX2, RAVER1, ICAM3, TYK2
first cohort without HGI B2 samples	chr19:48867352:G:T	t	g	0.1768	0.1813	0.1468	-0.1213	0.0669	0.885768	0.776915	1.00987	0.06998	0	2.215	0.5291	4	11906	1579	10327	rs4801778	PLEKHA4, PPP1R15A, TULP2, NUCB1
first cohort without HGI B2 samples	chr21:33242905:T:C	t	c	0.361	0.3902	0.322	0.137	0.0537	1.14683	1.03226	1.27412	0.0107	59.5	7.406	0.06004	4	11906	1579	10327	rs13050728	IFNAR2
second cohort without HGI A2 samples	chr3:45796521:G:T	t	g	0.1674	0.1823	0.1291	0.1611	0.0859	1.1748	0.992762	1.39022	0.06075	54.9	4.434	0.1089	3	11009	944	10065	rs2271616	SLC6A20
second cohort without HGI A2 samples	chr3:45823240:T:C	c	t	0.0906	0.944	0.9027	0.8207	0.1064	2.27209	1.8444	2.79895	1.234e-14	81.6	10.892	0.004313	3	11009	944	10065	rs10490770	LZTFL1
second cohort without HGI A2 samples	chr3:101705614:T:C	c	t	0.2933	0.7154	0.6883	-0.1048	0.0644	0.900505	0.79372	1.02166	0.1036	0	0.366	0.8326	3	11009	944	10065	rs11919389	ZBTB11, RPL24, CEP97, NXPE3
second cohort without HGI A2 samples	chr6:41534945:A:C	c	a	0.0324	0.9773	0.9642	0.054	0.1571	1.05548	0.775757	1.43608	0.7311	47.6	3.817	0.1483	3	11009	944	10065	rs1886814	FOXP4
second cohort without HGI A2 samples	chr8:124324323:T:C	c	t	0.0132	0.9899	0.985	-0.0705	0.2547	0.931928	0.565688	1.53528	0.7818	0	0.015	0.9925	3	11009	944	10065	rs72711165	TMEM65
second cohort without HGI A2 samples	chr9:133274084:C:T	c	t	0.3509	0.6562	0.6175	0.1472	0.0602	1.15859	1.02964	1.30368	0.01443	0	0.432	0.8059	3	11009	944	10065	rs912805253	ABO
second cohort without HGI A2 samples	chr12:112919388:G:A	g	a	0.3891	0.6661	0.5979	-0.1276	0.0609	0.880205	0.781169	0.991798	0.03608	70.5	6.783	0.03365	3	11009	944	10065	rs10774671	OAS1, OAS3, OAS2
second cohort without HGI A2 samples	chr17:46142465:T:A	a	t	0.2648	0.3115	0.2063	-0.1276	0.0687	0.880205	0.769317	1.00708	0.063	0	1.037	0.5953	3	11009	944	10065	rs1819040	ARHGAP27, PLEKHM1, LINC02210-CRHR1, CRHR1, SPPL2C, MAPT, STH, KANSL1, LRRC37A, ARL17B, LRRC37A2, ARL17A, NSF, WNT3
second cohort without HGI A2 samples	chr17:49863303:C:T	t	c	0.0272	0.0283	0.0238	0.1478	0.1749	1.15928	0.822831	1.6333	0.3979	0	1.229	0.541	3	11009	944	10065	rs77534576	KAT7, TAC4
second cohort without HGI A2 samples	chr19:4719431:G:A	a	g	0.2915	0.3179	0.2828	0.2132	0.0633	1.23763	1.09322	1.40111	0.0007516	44.8	3.62	0.1637	3	11009	944	10065	rs2109069	DPP9
second cohort without HGI A2 samples	chr19:10317045:T:A	a	t	0.0407	0.0519	0.0335	0.3166	0.1591	1.37245	1.00478	1.87468	0.04663	7.4	2.16	0.3396	3	11009	944	10065	rs74956615	ICAM1, ICAM4, ICAM5, ZGLP1, FDX2, RAVER1, ICAM3, TYK2
second cohort without HGI A2 samples	chr19:48867352:G:T	t	g	0.1778	0.1804	0.161	-0.136	0.0785	0.872843	0.748368	1.01802	0.08319	0	0.086	0.9577	3	11009	944	10065	rs4801778	PLEKHA4, PPP1R15A, TULP2, NUCB1
second cohort without HGI A2 samples	chr21:33242905:T:C	t	c	0.3683	0.389	0.3219	0.1389	0.0636	1.14901	1.01435	1.30155	0.02889	82.6	11.496	0.00319	3	11009	944	10065	rs13050728	IFNAR2
