## Supplementary Tables for "Detailed stratified GWAS analysis for severe COVID-19 in four European populations": Supplementary_Table_6.xlsx

### Sheet: META_ANALYSIS
Genome-wide significant hits (P<5×10E-8) in the meta-analyses with HGI A2 and B2 summary statistics. individuals_from: individuals included in the analysis; SNPID: id of the marker as chr:pos:alleles, genome build hg38; A1: minor allele from TopMed imputation; A2: major allele from TopMed imputation; FRQ: allele frequency with respect to allele 1; MINFRQ: minimum frequency of allele 1 across indi…
individuals_from	SNPID	A1	A2	FRQ	MINFRQ	MAXFRQ	BETA	OR	SE	P	HetPVal (HGI)	HetISq	HetChiSq	HetPVal	N_STUDIES	TotalSampleSize	rsid	NearestGene	described (in PUBMED id)
first analysis + B2	chr3:45848429:A:T	a	t	0.9149	0.9031	0.9443	-0.5052	0.603385	0.0282	5.962e-72	0.001538	58.7	9.686	0.04606	5	1320760	rs35081325	LZTFL1	34237774
first analysis + B2	chr19:4719431:G:A	a	g	0.314	0.2837	0.3167	0.1538	1.16626	0.0169	9.775e-20	0.1336	45.1	7.28	0.1218	5	1320760	rs2109069	DPP9	34237774
first analysis + B2	chr21:33242905:T:C	t	c	0.3555	0.322	0.3902	0.1465	1.15777	0.0162	1.539e-19	0.1635	46.2	7.44	0.1144	5	1320760	rs13050728	IFNAR2	34237774
first analysis + B2	chr17:46142465:T:A	a	t	0.1754	0.1625	0.3092	-0.1322	0.876166	0.0199	3.269e-11	0.2424	22.8	5.18	0.2693	5	1320760	rs1819040	KANSL1	34237774
first analysis + B2	chr12:112919388:G:A	a	g	0.6764	0.5977	0.7286	0.1021	1.10749	0.0158	1.128e-10	0.4694	47.6	7.628	0.1062	5	1320760	rs10774671	OAS1	34237774
first analysis + B2	chr9:133273813:C:T	t	c	0.6476	0.6181	0.662	-0.0978	0.90683	0.0154	2.101e-10	0.02007	0	3.405	0.4925	5	1320760	rs505922	ABO	34237774
first analysis + B2	chr19:10355447:C:T	t	c	0.2732	0.2639	0.2958	0.1037	1.10927	0.0171	1.465e-09	1.301e-05	82.9	23.36	0.0001073	5	1320760	rs11085727	TYK2	34237774
first analysis + B2	chr19:50379362:T:C	t	c	0.6766	0.6625	0.6944	-0.0892	0.914663	0.0161	3.252e-08	0.5629	0	2.999	0.5579	5	1320760	rs1405655	NR1H2, POLD1, NAPSA	novel
first analysis + B2	chr6:41534945:A:C	a	c	0.9562	0.9551	0.9918	-0.2127	0.808399	0.0388	4.1e-08	0.2847	27	5.479	0.2415	5	1320760	rs1886814	FOXP4	34237774
first analysis + B2	chr8:124324323:T:C	t	c	0.9858	0.985	0.9985	-0.2846	0.752315	0.053	8.061e-08	0.5384	0	2.758	0.5991	5	1320760	rs72711165	TMEM65	34237774
second analysis + A2	chr3:45848429:A:T	a	t	0.923	0.9029	0.9442	-0.6598	0.516955	0.0398	1.057e-61	0.006545	76.9	13.003	0.00463	4	725601	rs35081325	LZTFL1	34237774
second analysis + A2	chr19:4719431:G:A	a	g	0.3226	0.2828	0.3279	0.2415	1.27316	0.0241	1.51e-23	0.3561	22.1	3.854	0.2777	4	725601	rs2109069	DPP9	34237774
second analysis + A2	chr21:33242905:T:C	t	c	0.3421	0.3219	0.389	0.1924	1.21216	0.0242	1.756e-15	0.6625	75.7	12.327	0.006343	4	725601	rs13050728	IFNAR2	34237774
second analysis + A2	chr12:112944151:C:T	t	c	0.6658	0.6171	0.6733	0.1789	1.1959	0.0239	7.65e-14	0.8415	62.3	7.956	0.04693	4	725601	rs2269899	OAS3	34237774
second analysis + A2	chr6:31153649:G:A	a	g	0.1062	0.086	0.1505	0.2525	1.28724	0.036	2.257e-12	0.0001694	0	2.229	0.5263	4	725601	rs143334143	CCHCR1, TCF19	-
second analysis + A2	chr19:10355447:C:T	t	c	0.2795	0.2591	0.2811	0.1649	1.17928	0.0249	3.804e-11	0.1084	0	2.173	0.5373	4	725601	rs11085727	TYK2	34237774
second analysis + A2	chr6:33087578:A:G	a	g	0.9223	0.8779	0.9257	-0.2178	0.804286	0.037	3.958e-09	6.153e-07	0	0.598	0.8969	4	725601	rs9501257	HLA-DP	-
second analysis + A2	chr17:49863303:C:T	t	c	0.0337	0.0238	0.0347	0.3655	1.44123	0.0646	1.499e-08	0.5526	0.8	3.023	0.3881	4	725601	rs77534576	-	34237774
second analysis + A2	chr9:133271182:T:C	t	c	0.2743	0.2629	0.2868	0.1711	1.18661	0.0303	1.634e-08	0.02342	0	1.897	0.594	4	725601	rs550057	ABO	34237774
* markers highlighted in grey have evidence for excessive heterogeneity either in our own analysis or in the metaanalysis conducted by the HGI
