## Supplementary Tables for "Detailed stratified GWAS analysis for severe COVID-19 in four European populations": Supplementary_Table_9.xlsx

### Sheet: META_ANALYSIS
Association statistics and stratified analyses of inversion allele H2. id: inversion; A1/ A2: presence (P) and absence (A) for the inversion allele H2; BETA/SE/OR/OR_95L/OR_95U: effect size and corresponsing standard error/ odds ratio & 95% confidence interval of A1; P: P-value; I2: the I2 statistic is interpreted as the percentage of variation in effect estimates between studies that is due to h…
,	id	A1	A2	BETA	SE	OR	OR_95L	OR_95U	P	I2	N_STUDIES
META-ANALYSIS-WITH-A2	inversion	P	A	-0.105896	0.0279382	0.899518	0.851586	0.950149	0.000150433	9.97417	4
META-ANALYSIS-WITH-B2	inversion	P	A	-0.125319	0.0203678	0.882215	0.84769	0.918147	7.61313e-10	53.6265	5

### Sheet: SINGLE_ANALYSES
Association statistics of inversion allele H2. individuals_from: lookup in cohort of first or second analysis; population: Italy, Spain, Germany/Austria or Norway (without overlap) or COVID HGI release 5 data; id: inversion; A1/ A2: presence (P) and absence (A) for the inversion allele H2; FRQ/FRQ_U/FRQ_A: frequency of allele A1 in all individuals/ unaffected individuals/affected individuals; N: …
individuals_from	population	id	A1	A2	FRQ	FRQ_U	FRQ_A	N	N_U	N_A	N_MISSING	BETA	SE	OR	OR_95L	OR_95U	P
first analysis	Italy	inversion	P	A	0.258886	0.263782	0.235049	4220	3501	719	0	-0.154828	0.0791807	0.856562	0.733431	1.00037	0.0505386
second analysis	Italy	inversion	P	A	0.259622	0.263782	0.234429	4079	3501	578	0	-0.138262	0.0841435	0.87087	0.738464	1.02702	0.100348
first analysis	Spain	inversion	P	A	0.305461	0.309483	0.284418	4120	3459	661	0	-0.284213	0.0977984	0.752606	0.621327	0.911623	0.00365947
second analysis	Spain	inversion	P	A	0.307619	0.309483	0.279476	3688	3459	229	0	-0.247127	0.145052	0.781041	0.587764	1.03787	0.0884346
first analysis	Norway	inversion	P	A	0.189815	0.194656	0.169355	324	262	62	0	-0.106494	0.347872	0.89898	0.454607	1.77772	0.759505
first analysis	Germany/Austria	inversion	P	A	0.209439	0.208521	0.231061	3242	3110	132	0	0.350251	0.197365	1.41942	0.964076	2.08984	0.0759586
second analysis	Germany/Austria	inversion	P	A	0.208667	0.208521	0.212121	3242	3110	132	0	0.187568	0.196805	1.20631	0.820232	1.77412	0.340555
HGI release 5	COVID19_HGI_A2_ALL_leave_23andme_20210107	inversion	P	A	-	-	-	714592	5582	709010	-	-0.10242	0.03062	0.90265	0.958482	0.850071	0.0004761
HGI release 5	COVID19_HGI_B2_ALL_leave_23andme_20210107	inversion	P	A	-	-	-	1308854	12888	1295966	-	-0.12108	0.021757	0.885963	0.924561	0.848977	2.619e-08
