## Supplementary Tables for "Detailed stratified GWAS analysis for severe COVID-19 in four European populations": Supplementary_Table_10.xlsx

### Sheet: 17q21.31 inversion PheWAS
Phenome-wide association study (PheWAS) of the 17q21.31 inversion. Potential inversion effects on phenotypes were estimated through linkage disequilibrium (LD) with GWAS variants reported in the GWAS Catalog database (P value < 10-7). Only GWAS signals in high LD (r2 > 0.9) with the inversion in the population of study or the closest one available were included in the analysis, and the LD value i…
SNP - risk allele	GWAS variant	LD with INV (r2) (Population)	Chr	Position (HG19)	GWAS trait	RAF or MAF	OR or beta	Confidence interval / Score text	GWAS P value	Study PMID
rs675600-T	rs62066123	0.941986 (EUR)	17	43696159	Myeloid white cell count	0.2046	0.0273315	[0.018-0.036] unit increase	3e-09	27863252
rs675600-T	rs62066123	0.941986 (EUR)	17	43696159	Granulocyte count	0.2046	0.0267392	[0.018-0.036] unit increase	5e-09	27863252
rs62061733-?	rs62061733	1 (EUR)	17	44018399	Eosinophil counts	NR	NR	NR	3e-29	30595370
rs675600-T	rs62066123	0.941986 (EUR)	17	43696159	Sum neutrophil eosinophil counts	0.2045	0.0265244	[0.018-0.035] unit increase	6e-09	27863252
rs56108300-A	rs56108300	1 (EUR)	17	44077851	Neutrophil count	0.224125	0.023682	[0.019-0.028] SD unit increase	1e-24	32888493
rs675600-T	rs62066123	0.941986 (EUR)	17	43696159	Neutrophil count	0.2045	0.0303579	[0.021-0.039] unit increase	3e-11	27863252
rs675600-T	rs62066123	0.941986 (EUR)	17	43696159	Sum basophil neutrophil counts	0.2046	0.030561	[0.022-0.04] unit increase	2e-11	27863252
rs76640332-A	rs76640332	1 (EUR)	17	44189858	Lymphocyte percentage of white cells	0.222	0.0306755	[0.022-0.039] unit decrease	5e-13	27863252
rs2106786-G	rs2106786	1 (EUR)	17	43919096	Red blood cell count	0.2242	0.0537452	[0.045-0.062] unit increase	3e-36	27863252
rs58879558-C	rs58879558	1 (EUR)	17	44095467	Red blood cell count	0.232575	0.053	[0.049-0.057] SD unit increase	2e-128	32888493
rs58879558-?	rs58879558	1 (EUR)	17	44095467	Red blood cell count	NR	NR	NR	3e-98	30595370
rs17563683-G	rs17563683	1 (EUR)	17	43811072	Hematocrit	0.2333	0.0451564	[0.037-0.053] unit increase	2e-28	27863252
rs3785884-A	rs3785884	1 (EUR)	17	44057595	Hematocrit	0.23073	0.045836	[0.042-0.05] SD unit increase	1e-96	32888493
rs4606752-G	rs4606752	1 (EUR)	17	44192618	Reticulocyte count	0.2266	0.0360826	[0.028-0.044] unit increase	1e-17	27863252
rs4606752-G	rs4606752	1 (EUR)	17	44192618	High light scatter reticulocyte count	0.2267	0.0347053	[0.026-0.043] unit increase	2e-16	27863252
rs555203107-G	rs555203107	1 (EUR)	17	44324572	Red cell distribution width	NR	0.0516895	[0.042-0.061] unit increase	8e-28	28957414
rs17563683-G	rs17563683	1 (EUR)	17	43811072	Hemoglobin concentration	0.2333	0.0434418	[0.035-0.051] unit increase	3e-26	27863252
rs3785884-A	rs3785884	1 (EUR)	17	44057595	Hemoglobin concentration	0.230491	0.045117	[0.041-0.049] SD unit increase	1e-93	32888493
rs17563683-G	rs17563683	1 (EUR)	17	43811072	Hemoglobin levels	NR	0.043	[NR] unit increase	4e-61	32327693
rs62063786-A	rs62063786	1 (EUR)	17	44061023	Hemoglobin levels	NR	0.044	[NR] unit increase	1e-61	32327693
rs12373123-C	rs12373123	1 (EUR)	17	43924073	Hemoglobin levels	NR	0.044	[NR] unit increase	2e-61	32327693
rs35524223-A	rs35524223	1 (EUR)	17	44192590	Lung function (FEV1)	0.22	0.061	[0.045-0.077] unit decrease	1e-13	28166213
rs143246821-A	rs444967	1 (GLB)	17	43685698	Lung function (FEV1)	0.79	30.58	[20.8-40.36] ml increase	9e-10	30061609
rs35524223-A	rs35524223	1 (EUR)	17	44192590	Lung function (FVC)	0.2166	0.059	[0.043-0.075] unit decrease	7e-13	28166213
rs79412431-A	rs79412431	1 (EUR)	17	43940021	Lung function (FVC)	0.2161	0.0415	[0.036-0.047] unit decrease	3e-46	30804560
rs143246821-?	rs444967	1 (GLB)	17	43685698	Lung function (FVC)	NR	30.54	[19.45-41.63] unit increase	7e-08	30061609
rs79412431-A	rs79412431	1 (EUR)	17	43940021	FEV1	0.2161	0.0426	[0.037-0.048] unit decrease	3e-49	30804560
rs2532349-G	rs2532349	1 (EUR)	17	44339473	Lung function in never smokers (low FEV1 vs high FEV1)	0.242	1.22	[1.15-1.29]	2e-10	26423011
rs79412431-A	rs79412431	1 (EUR)	17	43940021	Peak expiratory flow	0.2161	0.0239	[0.018-0.03] unit decrease	6e-15	30804560
rs12373142-G	rs12373142	1 (GLB)	17	43924200	Chronic obstructive pulmonary disease	0.22	1.08	[1.05-1.10]	1e-09	30804561
rs1981997-G	rs1981997	1 (EUR)	17	44056767	Interstitial lung disease	0.77	1.41	[1.28-1.56]	9e-14	23583980
rs3072094-TTTG	rs3072094	1 (EUR)	17	43798348	Cancer (pleiotropy)	NR	1.07875	[1.05-1.1]	3e-09	32887889
rs2532389-G	rs2532389	0.942502 (EUR)	17	44311107	Cancer (pleiotropy)	NR	1.074	[1.05-1.099]	1e-09	32887889
rs2463523-A	rs2463523	1 (EUR)	17	43671737	Breast cancer	NR	1.0887	NR	3e-10	32887889
rs17564829-G	rs17564829	1 (EUR)	17	44006601	Primary biliary cirrhosis	0.24	1.25	[1.16-1.35]	2e-09	22961000
rs1052553-A	rs1052553	1 (EUR)	17	44073889	Type 1 diabetes	0.76	1.1236	[NR]	8e-08	25751624
rs2696658-?	rs553907178	1 (EUR)	17	44245766	Brain morphology (MOSTest)	NR	NR	NR	2e-65	32665545
rs118087478-?	rs118087478	1 (EUR)	17	44051589	Brain region volumes	NR	NR	NR	8e-14	31676860
rs2106786-?	rs2106786	1 (EUR)	17	43919096	Brain region volumes	NR	NR	NR	3e-08	31676860
rs17689882-A	rs17689882	1 (GLB)	17	43906828	Subcortical brain region volumes	0.22	13460.5	[8891.61-18029.33] mm3 decrease	8e-09	25607358
rs8072451-?	rs8072451	1 (GLB)	17	43893716	Subcortical brain region volumes	NR	14490	[9539.28-19440.70] unit decrease	1e-08	25607358
rs9303525-G	rs9303525	0.941758 (EUR)	17	44187257	Intracranial volume	0.22	14.9	[NR] ml decrease	8e-15	22504418
rs62057070-A	rs62057070	1 (EUR)	17	43859640	Cortical surface area	0.7896	17.6402	[12.86-22.42] unit increase	5e-13	32193296
rs79600142-T	rs79600142	1 (EUR)	17	43897722	Cortical surface area	0.79	1414.63	[1214.65-1614.6] unit increase	1e-43	32193296
rs10445368-?	rs10445368	1 (EUR)	17	43933171	Cortical surface area (MOSTest)	NR	NR	NR	2e-38	32665545
rs55939347-TC	rs55939347	1 (EUR)	17	44013964	White matter integrity (mean diffusivity)	0.217426	0.29389	[0.19-0.4] unit increase	2e-08	32358547
rs550530305-?	rs550530305	0.907383 (EUR)	17	44338694	White matter microstructure (axial diusivities)	NR	NR	NR	2e-08	31666681
rs80028338-?	rs80028338	1 (EUR)	17	44161470	White matter microstructure (fractional anisotropy)	NR	NR	NR	4e-08	31666681
rs62062797-?	rs62062797	1 (EUR)	17	44027366	White matter microstructure (fractional anisotropy)	NR	NR	NR	5e-11	31666681
rs2696524-?	rs2696524	0.941986 (EUR)	17	44356793	White matter microstructure (fractional anisotropy)	NR	NR	NR	5e-11	31666681
rs368919625-?	rs368919625	1 (EUR)	17	44212525	White matter microstructure (mean diusivities)	NR	NR	NR	9e-11	31666681
rs548785130-?	rs548785130	1 (EUR)	17	44284057	White matter microstructure (radial diusivities)	NR	NR	NR	6e-12	31666681
rs77804065-T	rs77804065	1 (EUR)	17	43810896	Headache	NR	0.013	[0.0097-0.0163] unit increase	6e-15	29397368
rs62056789-C	rs62056789	1 (EUR)	17	43975415	Household income	NR	0.013291	[0.0094-0.0172] unit decrease	3e-11	31844048
rs17652520-A	rs17652520	1 (EUR)	17	44098967	Household income	NR	0.013847	[0.0099-0.0178] unit decrease	5e-12	31844048
rs974295-T	rs974295	1 (EUR)	17	44150152	Household income	NR	0.013331	[0.0094-0.0173] unit decrease	3e-11	31844048
rs2732596-T	rs547806751	1 (EUR)	17	44269546	Household income	NR	0.013165	[0.0092-0.0171] unit decrease	5e-11	31844048
rs16940672-T	rs16940672	1 (EUR)	17	43908152	Household income (MTAG)	0.218	0.0202591	[0.015-0.025] unit decrease	2e-16	31844048
rs62056789-C	rs62056789	1 (EUR)	17	43975415	Household income (MTAG)	0.3822	0.017144	[0.012-0.022] unit decrease	3e-12	31844048
rs62057107-T	rs62057107	1 (EUR)	17	43896032	Educational attainment (MTAG)	0.2192	0.0209	[0.018-0.024] unit decrease	5e-38	30038396
rs56319902-T	rs56319902	1 (EUR)	17	43871982	Educational attainment (years of education)	0.2155	0.0206	[0.017-0.024] unit decrease	6e-33	30038396
rs62057107-T	rs62057107	1 (EUR)	17	43896032	Highest math class taken (MTAG)	0.2219	0.022	[0.018-0.026] unit decrease	4e-28	30038396
rs112010353-C	rs112010353	0.942502 (EUR)	17	43666492	Self-reported math ability	0.8237	0.0143	[0.0092-0.0194] unit increase	2e-08	30038396
rs242559-A	rs242559	0.941758 (EUR)	17	44025888	General cognitive ability	NR	7.429	z-score increase	1e-13	29844566
rs17563986-?	rs17563986	1 (EUR)	17	43991272	Cognitive ability	NR	5.368	z score increase	8e-08	29186694
rs8080583-?	rs8080583	0.941758 (EUR)	17	44162597	Cognitive ability	NR	5.717	z score decrease	1e-08	29186694
rs17563986-?	rs17563986	1 (EUR)	17	43991272	Cognitive ability (MTAG)	NR	6.905	z score increase	5e-12	29186694
rs17426174-C	rs17426174	1 (EUR)	17	43830938	Intelligence (MTAG)	NR	0.0231488	[0.016-0.03] unit decrease	6e-11	29326435
rs62062288-A	rs62062288	1 (EUR)	17	44096553	Risk-taking tendency (4-domain principal component model)	0.2207	0.0351709	[0.029-0.041] unit decrease	1e-29	30643258
rs62055546-A	rs62055546	1 (EUR)	17	43964567	Alcohol consumption (drinks per week)	0.7779	0.0276222	[0.022-0.033] unit increase	8e-25	30643258
rs62055691-C	rs62055691	1 (EUR)	17	43754850	Alcohol consumption (drinks per week)	0.225	0.0303	[0.024-0.036] unit decrease	2e-23	30679032
rs2469933-A	rs559754274	1 (EUR)	17	44285531	Alcohol consumption (drinks per week)	0.225	0.0295	[0.024-0.035] unit decrease	2e-22	30679032
rs55692232-A	rs55692232	1 (EUR)	17	44164323	Alcohol consumption (drinks per week) (MTAG)	0.205	0.0200434	[0.016-0.024] unit decrease	7e-21	32451486
rs62062288-A	rs62062288	1 (EUR)	17	44096553	Alcohol use disorder (consumption score)	NR	0.008	[0.006-0.01] unit decrease	2e-09	30336701
rs62062288-A	rs62062288	1 (EUR)	17	44096553	Alcohol use disorder (total score)	NR	6.21	[NR] z score decrease	5e-10	30336701
rs62062288-A	rs62062288	1 (EUR)	17	44096553	Automobile speeding propensity	0.2196	0.0193522	[0.014-0.025] unit decrease	1e-12	30643258
rs62063281-A	rs62063281	1 (EUR)	17	44038785	Number of sexual partners	0.7784	0.02236	[0.017-0.028] unit increase	4e-15	30643258
rs62062288-A	rs62062288	1 (EUR)	17	44096553	Neurociticism	0.211505	11.77	z score increase	6e-32	29500382
rs76761706-T	rs76761706	1 (EUR)	17	43776741	Neurociticism	0.215553	11.76	z score decrease	7e-32	29500382
rs79301522-A	rs79301522	1 (EUR)	17	44207932	Neurociticism	0.217029	11.51	z score decrease	1e-30	29500382
rs62065453-T	rs62065453	1 (EUR)	17	43573419	Neuroticism	0.21717	10.227	z score increase	2e-24	29255261
rs2732708-T	rs2732708	0.941986 (EUR)	17	44351387	Neuroticism	0.21404	9.955	z score increase	2e-23	29255261
rs77804065-T	rs77804065	1 (EUR)	17	43810896	Neuroticism	0.21716	10.503	z score increase	8e-26	29255261
rs17652520-A	rs17652520	1 (EUR)	17	44098967	Neuroticism	0.2216	10.472	z score increase	1e-25	29255261
rs2214258-C	rs2214258	1 (EUR)	17	43953719	Neuroticism	0.21533	10.415	z score increase	2e-25	29255261
rs111433752-T	rs111433752	1 (EUR)	17	43857989	Neuroticism	0.79	0.12	[0.085-0.155] unit decrease	9e-12	27067015
rs62062288-A	rs62062288	1 (EUR)	17	44096553	Neuroticism	0.2181	0.01863	[0.015-0.022] unit increase	7e-22	32231276
rs77804065-T	rs77804065	1 (EUR)	17	43810896	Neuroticism	NR	11.693	z score increase	1e-31	29942085
rs17652520-?	rs17652520	1 (EUR)	17	44098967	Neuroticism	NR	NR	NR	2e-27	30595370
rs241036-A	rs241036	1 (EUR)	17	43731719	Experiencing mood swings	0.217056	9.11	z score decrease	8e-20	29500382
rs55657917-T	rs55657917	1 (EUR)	17	43844560	Experiencing mood swings	0.213403	9.23	z score decrease	3e-20	29500382
rs79857651-A	rs79857651	1 (EUR)	17	44013475	Experiencing mood swings	0.215594	9.1	z score increase	9e-20	29500382
rs112333322-A	rs112333322	1 (EUR)	17	44126673	Experiencing mood swings	0.214965	8.94	z score decrease	4e-19	29500382
rs17665188-T	rs17665188	0.941986 (EUR)	17	44357351	Experiencing mood swings	0.213949	8.79	z score decrease	1e-18	29500382
rs1881193-T	rs566672630	1 (EUR)	17	44248769	Experiencing mood swings	0.21737	8.84	z score decrease	1e-18	29500382
rs62065453-T	rs62065453	1 (EUR)	17	43573419	Irritable mood	0.217174	6.99	z score increase	3e-12	29500382
rs62055701-A	rs62055701	1 (EUR)	17	43758787	Irritable mood	0.214491	7.19	z score increase	6e-13	29500382
rs2106785-T	rs2106785	1 (EUR)	17	43919105	Irritable mood	0.213768	7.29	z score increase	3e-13	29500382
rs17650842-A	rs17650842	1 (EUR)	17	44037491	Irritable mood	0.21663	7.01	z score decrease	2e-12	29500382
rs17661015-T	rs17661015	1 (EUR)	17	44192957	Irritable mood	0.215131	6.93	z score decrease	4e-12	29500382
rs62055544-A	rs62055544	1 (EUR)	17	43964539	Feeling fed-up	0.216596	8.1	z score decrease	5e-16	29500382
rs4630591-T	rs4630591	0.942502 (EUR)	17	44192568	Feeling fed-up	0.198844	8.54	z score increase	1e-17	29500382
rs2696497-T	rs535576035	0.941986 (EUR)	17	44364649	Feeling fed-up	0.21384	7.92	z score increase	2e-15	29500382
rs77804065-T	rs77804065	1 (EUR)	17	43810896	Feeling guilty	0.217158	6.18	z score increase	6e-10	29500382
rs62062288-A	rs62062288	1 (EUR)	17	44096553	Feeling guilty	0.211505	6.17	z score increase	7e-10	29500382
rs4471723-T	rs4471723	1 (EUR)	17	44205690	Feeling guilty	0.219254	5.84	z score increase	5e-09	29500382
rs55657917-T	rs55657917	1 (EUR)	17	43844560	Feeling hurt	0.213403	11.16	z score decrease	7e-29	29500382
rs62061733-A	rs62061733	1 (EUR)	17	44018399	Feeling hurt	0.22111	11.07	z score decrease	2e-28	29500382
rs17661015-T	rs17661015	1 (EUR)	17	44192957	Feeling hurt	0.215131	11.02	z score decrease	3e-28	29500382
rs2696668-A	rs566979023	1 (EUR)	17	44318184	Feeling hurt	0.215905	10.68	z score decrease	1e-26	29500382
rs56280951-A	rs56280951	1 (EUR)	17	44041107	Feeling miserable	0.21432	7.17	z score increase	8e-13	29500382
rs17577369-A	rs17577369	1 (EUR)	17	44192923	Feeling miserable	0.2157	6.96	z score decrease	4e-12	29500382
rs2732708-T	rs2732708	0.941986 (EUR)	17	44351387	Feeling miserable	0.214039	6.64	z score increase	3e-11	29500382
rs62065453-T	rs62065453	1 (EUR)	17	43573419	Feeling nervous	0.217174	7.81	z score increase	6e-15	29500382
rs62055935-T	rs62055935	1 (EUR)	17	43848750	Feeling nervous	0.214475	7.97	z score decrease	2e-15	29500382
rs2696557-A	rs530676870	0.941986 (EUR)	17	44347218	Feeling nervous	0.214201	7.91	z score increase	3e-15	29500382
rs17688916-A	rs17688916	1 (EUR)	17	43778680	Feeling worry	0.196725	6.653	unit increase	3e-11	29500382
rs62057151-T	rs62057151	1 (EUR)	17	43903842	Feeling worry	0.223812	6.049	unit increase	1e-09	29500382
rs62062288-A	rs62062288	1 (EUR)	17	44096553	Feeling worry	0.211505	6.079	unit increase	1e-09	29500382
rs2696457-T	rs548785130	1 (EUR)	17	44284057	Feeling worry	0.215657	6.186	unit increase	6e-10	29500382
rs75022332-A	rs75022332	1 (EUR)	17	43810873	Worry too long after an embarrassing experience	0.213608	5.62	z score decrease	2e-08	29500382
rs62062288-A	rs62062288	1 (EUR)	17	44096553	Worry too long after an embarrassing experience	0.211505	5.5	z score increase	4e-08	29500382
rs2732650-?	rs2732650	0.941986 (EUR)	17	44344988	Loneliness	NR	0.02	[0.012-0.028] unit decrease	3e-08	31518406
rs80143279-C	rs80143279	1 (EUR)	17	43776742	Sensitivity to environmental stress and adversity	NR	0.02682	[NR] unit increase	8e-22	31972866
rs62057061-G	rs62057061	1 (EUR)	17	43856639	Depressed affect	NR	0.02689	[0.021-0.032] unit increase	2e-22	29942085
rs8070723-?	rs8070723	1 (EUR)	17	44081064	Parkinson's disease	0.76	1.3	[1.19-1.43]	7e-12	21044948
rs2942168-G	rs2942168	1 (EUR)	17	43714850	Parkinson's disease	0.78	1.27	[1.23-1.31]	1e-28	21292315
rs12185268-A	rs12185268	1 (EUR)	17	43923683	Parkinson's disease	0.79	1.3	[1.22-1.39]	3e-14	21738487
rs17649553-C	rs17649553	1 (EUR)	17	43994648	Parkinson's disease	0.779	1.28205	[1.25-1.32]	1e-68	28892059
rs17577094-?	rs17577094	1 (EUR)	17	44187492	Parkinson's disease	0.74	1.56	[1.39-1.79]	8e-09	24842889
rs17649553-C	rs17649553	1 (EUR)	17	43994648	Parkinson's disease	0.774	1.3	[1.27-1.34]	2e-48	25064009
rs8070723-?	rs8070723	1 (EUR)	17	44081064	Progressive supranuclear palsy	0.23	5.11	[4.43-5.91]	2e-118	21685912
rs12185268-?	rs12185268	1 (GLB)	17	43923683	Corticobasal degeneration	NR	3.46	[2.27-5.28]	1e-09	26077951
rs56303031-?	rs56303031	1 (EUR)	17	43853922	Heel bone mineral density	NR	NR	NR	6e-24	30595370
rs79730878-T	rs79730878	1 (EUR)	17	43849415	Heel bone mineral density	0.771203	0.0202142	[0.016-0.025] unit increase	6e-20	30598549
rs1864325-T	rs1864325	1 (GLB)	17	43977827	Lumbar spine bone mineral density	0.22	0.04	[NR] unit decrease	5e-11	22504420
rs62063281-G	rs62063281	1 (EUR)	17	44038785	Osteoarthritis (hip)	0.22	1.1	[1.07-1.13]	5e-12	30664745
rs62063281-?	rs62063281	1 (EUR)	17	44038785	Osteoarthrosis (time to event)	NR	NR	NR	3e-08	32589924
rs2532386-?	rs552419936	1 (EUR)	17	44313757	Osteoarthrosis (time to event)	NR	NR	NR	4e-08	32589924
rs80103986-A	rs80103986	1 (EUR)	17	44224940	Hand grip strength	0.805	0.171	[0.12-0.23] kg increase	1e-09	29313844
rs17769552-A	rs17769552	0.942502 (EUR)	17	43927290	Hand grip strength	0.2235	0.002	[0.0014-0.0026] unit decrease	2e-08	29691431
rs113518470-?	rs578153522	1 (EUR)	17	43850932	Joint mobility (Beighton score)	NR	0.09	[0.116-0.063] unit decrease	6e-11	27182965
rs55657917-T	rs55657917	1 (EUR)	17	43844560	Accelerometer-based physical activity measurement (average acceleration)	0.78	0.3	[NR milli-gravities decrease	5e-12	29899525
rs55657917-T	rs55657917	1 (EUR)	17	43844560	Physical activity (overall physical activity time)	0.779584	0.0368154	[0.026-0.047] SD units decrease	8e-12	30531941
rs2696625-A	rs573336988	0.947388 (EUR)	17	44326864	Physical activity (overall physical activity time)	0.77	0.037	[0.027-0.047] SD units decrease	3e-12	30531941
rs8070723-A	rs8070723	1 (EUR)	17	44081064	Waist-hip ratio	0.7848	0.0162	[0.012-0.02] unit decrease	4e-15	30239722
rs1876829-C	rs1876829	1 (EUR)	17	43911443	Waist-hip ratio	0.22	NR	NR	5e-08	30575882
rs1876829-C	rs1876829	1 (EUR)	17	43911443	Waist-to-hip ratio adjusted for BMI	0.22	0.019	[0.015-0.023] unit increase	7e-17	30575882
rs12185233-C	rs12185233	1 (EUR)	17	43923654	Waist-to-hip ratio adjusted for BMI	0.2133	0.0159	[0.012-0.02] unit increase	2e-14	30239722
rs551011992-G	rs551011992	1 (EUR)	17	43928629	Systolic blood pressure	0.244995	0.3281	[0.21-0.44] unit decrease	3e-08	28135244
rs2732631-?	rs2732631	0.947388 (EUR)	17	44289232	Macular thickness	NR	0.959	[0.8-1.12] unit decrease	3e-35	30535121
rs76324150-?	rs76324150	1 (EUR)	17	43973233	Refractive error	NR	NR	NR	8e-16	32231278
rs12373124-T	rs12373124	1 (EUR)	17	43924219	Male-pattern baldness	0.438	1.33	[1.21-1.45]	5e-10	22693459
rs919462-C	rs919462	1 (EUR)	17	44065740	Male-pattern baldness	NR	0.168393	[0.14-0.2] unit decrease	1e-26	29146897
rs112385572-G	rs112385572	1 (EUR)	17	44066172	Male-pattern baldness	NR	0.0768246	[NR] unit decrease	8e-29	28196072
rs12373124-C	rs12373124	1 (EUR)	17	43924219	Male-pattern baldness	NR	0.08	[NR] unit decrease	1e-27	28196072
rs241036-?	rs241036	1 (EUR)	17	43731719	Menarche (age at onset)	NR	NR	NR	7e-13	30595370
rs17652520-A	rs17652520	1 (EUR)	17	44098967	Medication use (anilides)	0.231386	0.0557098	[0.04-0.071] unit increase	8e-13	31015401
rs17688916-T	rs17688916	1 (EUR)	17	43778680	Sleep duration (long sleep)	NR	1.074	NR	1e-11	30846698
rs12150229-G	rs12150229	1 (EUR)	17	44015446	Ease of getting up in the morning	0.2236	0.0122	[0.0081-0.0163] unit increase	4e-09	30804565
rs117124984-C	rs117124984	1 (EUR)	17	44051588	Daytime nap	0.7853	1.09963	[1.07-1.13]	3e-13	30804565
