## Supplementary Tables for "Detailed stratified GWAS analysis for severe COVID-19 in four European populations": Supplementary_Table_12.xlsx

### Sheet: ImmuneResults
Inversion effects on gene expression and splicing changes in monocytes across immune stimulations. Only analyses in which the 17q21 inversion is lead variant or in high LD (r2 ≥ 0.9) with sentinel QTLs are reported.
QTL analysis	Condition	Sentinel QTL	Inv. LD (r2)	Gene/Transcript (GENCODE v36)	Gene Symbol	Adjusted P value
eQTL	Non-stimulated	rs117389251	0.904	ENSG00000214425.8	LRRC37A4P	6.59 x 10-18
eQTL	Non-stimulated	rs117412588	0.921	ENSG00000264070.1	DND1P1	5.76 x 10-19
eQTL	Non-stimulated	rs117412588	0.921	ENSG00000262539.1	AC005829.2	1.94 x 10-20
eQTL	Non-stimulated	rs201647884	0.96	ENSG00000176681.14	LRRC37A	1.09 x 10-16
eQTL	Non-stimulated	rs201647884	0.96	ENSG00000238083.8	LRRC37A2	7.87 x 10-4
eQTL	LPS	rs118149600	1	ENSG00000204650.14	LINC02210	3.80 x 10-10
eQTL	LPS	rs116926346	0.978	ENSG00000262539.1	AC005829.2	2.91 x 10-19
eQTL	Pam3CSK4	rs62063271	0.921	ENSG00000264070.1	DND1P1	5.73 x 10-19
eQTL	Pam3CSK4	rs117839927	0.979	ENSG00000285668.1	AC126544.2	1.39 x 10-18
eQTL	Pam3CSK4	rs117163661	0.979	ENSG00000280022.1	AC126544.1	2.52 x 10-15
eQTL	Pam3CSK4	rs114331690	0.94	ENSG00000204650.14	LINC02210	1.88 x 10-14
eQTL	Pam3CSK4	rs114331690	0.94	ENSG00000214401.4	KANSL1-AS1	1.29 x 10-12
eQTL	Pam3CSK4	rs62063271	0.921	ENSG00000262539.1	AC005829.2	1.68 x 10-22
eQTL	Pam3CSK4	rs113730214	0.9	ENSG00000176681.14	LRRC37A	1.48 x 10-16
eQTL	R848	rs117561912	0.94	ENSG00000214425.8	LRRC37A4P	1.04 x 10-16
eQTL	Influenza A virus	rs8072451	0.94	ENSG00000214425.8	LRRC37A4P	4.35 x 10-17
eQTL	Influenza A virus	rs146676063	0.979	ENSG00000264070.1	DND1P1	5 x 10-17
eQTL	Influenza A virus	rs117794064	0.939	ENSG00000280022.1	AC126544.1	5.06 x 10-13
eQTL	Influenza A virus	rs201408539	0.977	ENSG00000204650.14	LINC02210	1.34 x 10-6
eQTL	Influenza A virus	rs117389251	0.904	ENSG00000120071.15	KANSL1	3.61 x 10-11
eQTL	Influenza A virus	rs113197275	0.922	ENSG00000176681.14	LRRC37A	3.56 x 10-15
eQTL	Influenza A virus	rs200326447	0.93	ENSG00000238083.8	LRRC37A2	1.29 x 10-8
eQTL	Influenza A virus	rs62063271	0.921	ENSG00000232300.1	FAM215B	4.28 x 10-3
sQTL	Non-stimulated	rs117595323	0.96	ENST00000455565.5	LINC02210	2.43 x 10-8
sQTL	Non-stimulated	rs111471804	1	ENST00000639356.1	KANSL1	1.44 x 10-16
sQTL	Non-stimulated	rs113197275	0.922	ENST00000398275.4	KANSL1-AS1	3.48 x 10-3
sQTL	Non-stimulated	rs188918054	0.959	ENST00000496930.5	LRRC37A	6.09 x 10-4
sQTL	LPS	rs143768442	0.957	ENST00000639356.1	KANSL1	2.32 x 10-15
sQTL	LPS	rs67760252	0.911	ENST00000570618.5	ARL17B	5.53 x 10-3
sQTL	LPS	rs113435868	0.941	ENST00000663210.1	AC005670.3	1.56 x 10-3
sQTL	Pam3CSK4	rs143430635	0.927	ENST00000581296.2	LRRC37A4P	1.22 x 10-3
sQTL	Pam3CSK4	rs202030425	0.932	ENST00000570618.5	ARL17B	6.87 x 10-5
sQTL	Pam3CSK4	rs113197275	0.922	ENST00000496930.5	LRRC37A	1.38 x 10-3
sQTL	R848	rs114529834	0.921	ENST00000639356.1	KANSL1	3.41 x 10-18
sQTL	Influenza A virus	rs111837174	0.979	ENST00000639356.1	KANSL1	5.54 x 10-17
