## Supplementary Tables for "Detailed stratified GWAS analysis for severe COVID-19 in four European populations": Supplementary_Table_14.xlsx

### Sheet: Sheet1
Results from the Mendelian randomization analysis inferring risk and protective factors for severe COVID19 in the 7q21.21 or 19q13.32 GWAS candidate loci. SNP – rsID of the variant with strongest signal in the investigated exposure trait. Chr – name of chromosome. Position (hg19) – chromosomal position in hg19/GRCh37 annotation. Effect Allele – Effect Allele. Other Allele – Non-Effect Allele. Exp…
									Exposure					Outcome (COVID-19)				MR Wald Statistic
SNP	Chr	Position (hg19)	Effect Allele	Other Allele	Exposure	ID Exposure	Gene Name Exposure	Outcome	Sample Size	Beta	StdErr	EAF	P-Value	Beta	StdErr	EAF	P-Value	Beta	StdErr	P-Value	HEIDI P-Value
rs1405655	19	50882619	C	T	ENSG00000131400	eqtl-a-ENSG00000131400	NAPSA	COVID19	14263	-0.223127	0.0126911	0.313503	3.42058e-69	0.0892	0.0161	0.3234	3.252e-08	-0.399772	0.0756542	1.2625e-07	1
rs1819040	17	44219831	A	T	ENSG00000214425	eqtl-a-ENSG00000214425	LRRC37A4P	COVID19	5413	-0.908323	0.0128128	0.198537	1e-200	-0.1322	0.0199	0.1754	3.269e-11	0.145543	0.0220045	3.73469e-11	0.00013204
rs1819040	17	44219831	A	T	ENSG00000131484	eqtl-a-ENSG00000131484	AC091132.1	COVID19	3746	-0.324446	0.0146684	0.198537	2.08449e-108	-0.1322	0.0199	0.1754	3.269e-11	0.407464	0.064042	1.98568e-10	0.356373
rs41374248	17	44120442	G	A	ENSG00000266918	eqtl-a-ENSG00000266918	AC091132.3	COVID19	3472	0.10198	0.0150644	0.192736	1.2933e-11	-0.1251	0.0199	0.1773	3.265e-10	-1.22671	0.266298	4.09444e-06	4.3195e-09
rs1819040	17	44219831	A	T	ENSG00000267198	eqtl-a-ENSG00000267198	AC091132.4	COVID19	4254	-0.156236	0.0148624	0.198537	7.59102e-26	-0.1322	0.0199	0.1754	3.269e-11	0.846156	0.150674	1.95642e-08	0.00128984
rs1819040	17	44219831	A	T	ENSG00000264070	eqtl-a-ENSG00000264070	DND1P1	COVID19	5413	0.763488	0.0134656	0.198537	1e-200	-0.1322	0.0199	0.1754	3.269e-11	-0.173153	0.0262429	4.16512e-11	1.03222e-05
rs1819040	17	44219831	A	T	ENSG00000263503	eqtl-a-ENSG00000263503	MAPK8IP1P2	COVID19	5413	0.872341	0.0129887	0.198537	1e-200	-0.1322	0.0199	0.1754	3.269e-11	-0.151546	0.0229235	3.81851e-11	0.000135283
rs1819040	17	44219831	A	T	ENSG00000204650	eqtl-a-ENSG00000204650	LINC02210	COVID19	21908	1.11642	0.0115896	0.198537	1e-200	-0.1322	0.0199	0.1754	3.269e-11	-0.118414	0.0178672	3.41478e-11	0.184122
rs1819040	17	44219831	A	T	ENSG00000120071	eqtl-a-ENSG00000120071	KANSL1	COVID19	24948	0.149197	0.0148675	0.198537	1.06955e-23	-0.1322	0.0199	0.1754	3.269e-11	-0.886077	0.159959	3.03512e-08	2.01619e-09
rs1819040	17	44219831	A	T	ENSG00000214401	eqtl-a-ENSG00000214401	KANSL1-AS1	COVID19	5413	0.902611	0.0128414	0.198537	1e-200	-0.1322	0.0199	0.1754	3.269e-11	-0.146464	0.0221454	3.74723e-11	0.000146416
rs1819040	17	44219831	A	T	ENSG00000262500	eqtl-a-ENSG00000262500	MAPK8IP1P1	COVID19	15839	0.367136	0.0145969	0.198537	1.36458e-139	-0.1322	0.0199	0.1754	3.269e-11	-0.360085	0.0560622	1.33657e-10	0.292181
rs1819040	17	44219831	A	T	ENSG00000262539	eqtl-a-ENSG00000262539	AC005829.2	COVID19	16664	0.585102	0.0140842	0.198537	1e-200	-0.1322	0.0199	0.1754	3.269e-11	-0.225944	0.0344433	5.38539e-11	0.137679
rs1819040	17	44219831	A	T	ENSG00000261575	eqtl-a-ENSG00000261575	AC005829.1	COVID19	3746	0.513884	0.0142797	0.198537	1e-200	-0.1322	0.0199	0.1754	3.269e-11	-0.257257	0.039379	6.4535e-11	0.318875
rs7221167	17	43933307	C	T	ENSG00000228696	eqtl-a-ENSG00000228696	ARL17B	COVID19	7572	0.150085	0.0120086	0.416071	7.6366e-36	-0.0924	0.017	0.408	5.375e-08	-0.615651	0.123517	6.21698e-07	1
rs1819040	17	44219831	A	T	ENSG00000176681	eqtl-a-ENSG00000176681	LRRC37A	COVID19	6332	0.14979	0.0148671	0.198537	7.11214e-24	-0.1322	0.0199	0.1754	3.269e-11	-0.882569	0.159133	2.9207e-08	3.82367e-05
rs1819040	17	44219831	A	T	ENSG00000260075	eqtl-a-ENSG00000260075	NSFP1	COVID19	5413	-0.18926	0.0148352	0.198537	2.82813e-37	-0.1322	0.0199	0.1754	3.269e-11	0.69851	0.118548	3.81064e-09	9.84665e-15
rs1819040	17	44219831	A	T	ENSG00000238083	eqtl-a-ENSG00000238083	LRRC37A2	COVID19	6332	0.722741	0.013624	0.198537	1e-200	-0.1322	0.0199	0.1754	3.269e-11	-0.182915	0.0277491	4.34726e-11	0.000251686
rs1819040	17	44219831	A	T	ENSG00000185829	eqtl-a-ENSG00000185829	ARL17A	COVID19	6332	0.22279	0.0148021	0.198537	3.39e-51	-0.1322	0.0199	0.1754	3.269e-11	-0.593384	0.0976353	1.22029e-09	1.51237e-08
rs7225002	17	44189067	G	A	ENSG00000232300	eqtl-a-ENSG00000232300	FAM215B	COVID19	2814	-0.113351	0.0122648	0.373795	2.41936e-20	-0.086	0.0167	0.3847	2.415e-07	0.758705	0.168658	6.8438e-06	7.84681e-09
rs1819040	17	44219831	A	T	ENSG00000073969	eqtl-a-ENSG00000073969	NSFP1	COVID19	25907	0.213343	0.014812	0.198537	4.93969e-47	-0.1322	0.0199	0.1754	3.269e-11	-0.619659	0.10272	1.61455e-09	0.0061001
