## Supplementary Tables for "Detailed stratified GWAS analysis for severe COVID-19 in four European populations": Supplementary_Table_18.xlsx

### Sheet: CaseControl_Linear
HLA parameters, association with disease risk in the three study cohorts (N = cases / general population) and in a combined analysis. Within a logistic regression framework, we tested various compound parameters for association with COVID-19 case/control status. Number of class I and II alleles (*_AlleleNumber), allele divergence averages across class I and class II loci (*_Divergence_Average) an…
HLA parameter	Italy (N = 1536/4734)		Spain (N = 1416/4382)		Norway (N = 62/262)		Germany/Austria (N = 241/3110)		Combined
	beta	P	beta	P	beta	P	beta	P	beta	P
ClassI_AlleleNumber	-0.0655335	0.258219	0.0158585	0.821152	0.175054	0.486139	0.196073	0.173107	0.020601	0.608054
ClassII_AlleleNumber	0.00607633	0.92147	-0.0863232	0.202217	-0.548358	0.0573427	0.191798	0.259584	-0.0123878	0.765615
ClassI_Divergence_Average	-0.0374664	0.368092	-0.0657692	0.177893	0.197222	0.38439	0.0612467	0.54694	-0.0390507	0.173594
ClassII_Divergence_Average	-0.000479901	0.978842	-0.000558274	0.978172	0.0549746	0.525995	-0.00651892	0.884907	0.00622097	0.610681
A_Divergence	-0.00292726	0.751131	-0.00414535	0.714547	0.0591151	0.225962	0.0185002	0.435297	0.00363144	0.576272
B_Divergence	-0.000980788	0.9271	-0.0167178	0.182136	-0.00966741	0.845683	0.0392805	0.135333	-0.00197129	0.787091
DRB1_Divergence	0.00608404	0.344803	-0.00363419	0.629007	-0.0176331	0.601925	0.030554	0.0849603	0.00425838	0.341533
total_class1_weak	0.000194007	0.274121	5.13016e-06	0.980313	0.00120547	0.163983	0.00104118	0.0261441	0.000223411	0.0694958
total_class2_weak	2.91647e-05	0.71326	-9.72739e-05	0.304611	-0.000135765	0.759554	0.000136513	0.536079	1.1593e-05	0.835607
SSRSSSRSR	0.0496466	0.45288	0.0809622	0.312463	0.524006	0.150331	0.3689	0.0390977	0.0986438	0.0342233	*
KKDKKKKAD	0.0450343	0.557342	0.115928	0.168931	0.182646	0.641704	-0.0945274	0.638726	0.0565953	0.270568
B07	0.0908073	0.069391	0.00827694	0.897367	0.0999195	0.711158	-0.0599205	0.656674	0.0628858	0.0808315
B08	0.106431	0.292482	0.0323836	0.787743	0.307369	0.399417	-0.259651	0.232437	-0.0264786	0.693299
B27	-0.140026	0.0619669	-0.0710748	0.410373	0.264592	0.530133	0.0118706	0.952435	-0.0660669	0.199461
B44	-0.0742012	0.183682	0.0358254	0.558814	0.0195374	0.943796	0.0349533	0.803136	-0.0362859	0.328514
B58	0.0725353	0.46237	-0.00535527	0.971046	-0.0891921	0.91333	-0.256737	0.424363	0.0407623	0.59897
B62	-0.155972	0.163245	-0.0682029	0.596079	-0.978517	0.0633637	0.187718	0.4281	-0.126522	0.092197
Bold values mark nominally significant results (text color red/green indicates effect direction), asterisk marks overall nominally significant effect with consitent effect direction across cohorts

### Sheet: CaseControl_Quadratic
HLA parameters, association with disease risk in the three study cohorts (N = cases / general population) and in a combined analysis. Within a logistic regression framework, we tested various compound parameters for association with COVID-19 case/control status. Number of class I and II alleles (*_AlleleNumber), allele divergence averages across class I and class II loci (*_Divergence_Average) an…
HLA parameter	Italy (N = 1536/4734)				Spain (N = 1416/4382)				Norway (N = 62/262)				Germany/Austria (N = 241/3110)				Combined
	linear term		quadratic term		linear term		quadratic term		linear term		quadratic term		linear term		quadratic term		linear term		quadratic term
	beta	P	beta	P	beta	P	beta	P	beta	P	beta	P	beta	P	beta	P	beta	P	beta	P
ClassI_AlleleNumber	0.561556	0.430556	-0.0617857	0.376421	-0.391856	0.625468	0.0408243	0.610511	-2.65394	0.288383	0.295511	0.258629	0.0918645	0.955285	0.0105374	0.949105	-0.0351334	0.939815	0.00555406	0.904322
ClassII_AlleleNumber	-0.649265	0.411124	0.104415	0.405691	-0.3365	0.713157	0.0402692	0.784093	-1.16019	0.803807	0.0997963	0.895611	1.57882	0.535784	-0.224642	0.584951	-0.48015	0.386948	0.0750483	0.398256
ClassI_Divergence_Average	-0.233318	0.803339	0.00821936	0.83426	-0.739762	0.471875	0.0284183	0.511749	-5.71901	0.312841	0.246812	0.296559	0.0388097	0.986335	0.000935468	0.992092	-0.577589	0.3558	0.0226299	0.388809
ClassII_Divergence_Average	0.0704801	0.857017	-0.00148315	0.855894	0.519367	0.171206	-0.0110453	0.169894	-3.12657	0.0259789	0.0682479	0.0236488	2.07153	0.0263339	-0.0442126	0.0253886	0.338286	0.152125	-0.00701121	0.159089
A_Divergence	-0.0384209	0.226544	0.00299889	0.243573	0.0642286	0.100765	-0.00586763	0.0673242	0.154966	0.320944	-0.00875004	0.515889	0.0707953	0.386711	-0.004439	0.502729	0.019817	0.374989	-0.00137795	0.448543
B_Divergence	0.00659152	0.837433	-0.000581994	0.802518	0.0270739	0.48366	-0.0031319	0.230005	0.0267541	0.86046	-0.00254144	0.799852	0.113096	0.175795	-0.00508573	0.348849	0.025067	0.256631	-0.00198442	0.19427
DRB1_Divergence_Average	-0.00794587	0.721541	0.000764558	0.511272	-0.00933282	0.712613	0.000311048	0.813858	-0.0688303	0.518925	0.0028537	0.61399	0.0844463	0.165817	-0.00287976	0.352885	0.0013586	0.928902	0.000157697	0.842094
total_class1_weak	-0.00442111	0.0478327	1.20879e-06	0.0385279	0.00146303	0.549754	-3.91068e-07	0.549518	-0.00309283	0.760072	1.18414e-06	0.670634	-0.000238827	0.965565	3.42425e-07	0.81648	-0.00126948	0.389499	3.96368e-07	0.310179
total_class2_weak	0.00056495	0.490513	-1.0391e-07	0.511075	-0.000941522	0.312928	1.63078e-07	0.36337	-0.013711	0.00313667	2.61695e-06	0.00351347	0.00419031	0.0728195	-7.75992e-07	0.0801332	-3.1354e-05	0.955437	8.30044e-09	0.938685
Bold values mark nominally significant results (text color red/green indicates effect direction)

### Sheet: Severity_Linear
HLA parameters, association with disease risk in the three study cohorts (N = cases / general population) and in a combined analysis. Within a logistic regression framework, we tested various compound parameters for association with COVID-19 case/control status. Number of class I and II alleles (*_AlleleNumber), allele divergence averages across class I and class II loci (*_Divergence_Average) an…
HLA parameter	Italy (N = 276/1260)		Spain (N = 897/519)		Norway (N = 50/12)		Germany/Austria (N = 109/132)		Combined
	beta	P	beta	P	beta	P	beta	P	beta	P
ClassI_AlleleNumber	-0.1429	0.264853	-0.0238444	0.81446	1.71291	0.185769	-0.35391	0.167978	-0.0745678	0.301435
ClassII_AlleleNumber	-0.0004749	0.997004	-0.0212136	0.832185	0.27463	0.75984	-0.296335	0.29782	-0.0117533	0.873423
ClassI_Divergence_Average	0.0749074	0.383576	0.0401224	0.566369	0.747267	0.2447	0.154983	0.33582	0.0630249	0.210453
ClassII_Divergence_Average	0.00436255	0.90798	0.0232458	0.445971	0.0870385	0.699252	-0.0369364	0.628022	0.00953799	0.665267
A_Divergence	-0.0102196	0.598464	0.00177891	0.916681	0.415056	0.0492239	0.0784275	0.0525264	0.00579232	0.622982
B_Divergence	-0.0212855	0.343413	-0.00977704	0.588306	0.261242	0.135159	-0.0140332	0.741782	-0.0113555	0.383826
DRB1_Divergence_Average	0.0103522	0.432226	-0.000610101	0.955787	-0.0195574	0.834801	-0.0191923	0.493164	0.00194825	0.805906
total_class1_weak	-0.000304915	0.402145	7.49223e-05	0.809744	0.00307113	0.257268	-0.000946744	0.234283	-0.000144317	0.51119
total_class2_weak	-2.9978e-05	0.857514	-1.18224e-05	0.93143	-5.35368e-05	0.9671	-0.000473597	0.212115	-3.93704e-05	0.692666
SSRSSSRSR_weak	-0.0723534	0.600509	-0.0488676	0.674176	0.96406	0.335757	-0.166076	0.548897	-0.0503808	0.54298
KKDKKKKAD_weak	-0.0435464	0.7827	0.0162135	0.893344	0.387988	0.731789	0.00185516	0.995352	-0.0123874	0.8904
B07	0.121769	0.239409	0.0542339	0.55475	-0.133301	0.852371	0.0573387	0.799955	0.0718895	0.260832
B08	-0.256971	0.187555	-0.0873227	0.613061	0.240117	0.816871	-0.493226	0.162452	-0.19062	0.107304
B27	-0.217978	0.149574	-0.00789288	0.949744	2.08367	0.0655637	-0.0104435	0.973335	-0.0373177	0.681494
B44	-0.112392	0.320136	0.0507688	0.569158	-0.565802	0.511329	0.1431	0.555869	-0.0105594	0.872441
B58	0.143074	0.510486	0.172871	0.423392	-17.4651	0.994609	0.758591	0.176109	0.158654	0.274852
B62	0.0333697	0.887271	0.0367994	0.846702	0.479417	0.751925	-0.208179	0.541081	0.0118245	0.928607
Bold values mark nominally significant results (text color red/green indicates effect direction)

### Sheet: Severity_Quadratic
HLA parameters, association with disease risk in the three study cohorts (N = cases / general population) and in a combined analysis. Within a logistic regression framework, we tested various compound parameters for association with COVID-19 case/control status. Number of class I and II alleles (*_AlleleNumber), allele divergence averages across class I and class II loci (*_Divergence_Average) an…
HLA parameter	Italy (N = 276/1260)				Spain (N = 897/519)				Norway (N = 50/12)				Germany/Austria (N = 109/132)				Combined
	linear term		quadratic term		linear term		quadratic term		linear term		quadratic term		linear term		quadratic term		linear term		quadratic term
	beta	P	beta	P	beta	P	beta	P	beta	P	beta	P	beta	P	beta	P	beta	P	beta	P
ClassI_AlleleNumber	-2.21268	0.254235	0.200746	0.282151	0.718506	0.552462	-0.0742255	0.537267	73.9321	0.994787	-6.58053	0.994896	-9.43007	0.0901331	0.882776	0.0933046	-0.62212	0.459911	0.0545729	0.513882
ClassII_AlleleNumber	2.43109	0.155967	-0.39009	0.156363	0.231968	0.862583	-0.0406847	0.849723	-82.4366	0.994525	13.775	0.994511	4.23455	0.342418	-0.73243	0.310157	1.36923	0.168659	-0.221793	0.164034
ClassI_Divergence_Average	0.257737	0.895285	-0.00768837	0.925541	-0.659643	0.645881	0.0295124	0.625577	21.3273	0.323949	-0.856119	0.339038	-1.9949	0.602871	0.089555	0.57471	-0.364672	0.737657	0.0179863	0.694139
ClassII_Divergence_Average	-1.09668	0.198971	0.0230238	0.196325	-0.933655	0.0914524	0.0202645	0.083337	5.29088	0.301412	-0.110079	0.308926	-2.34497	0.120352	0.0490936	0.124868	-0.849633	0.0430588	0.0181404	0.0405166
A_Divergence	-0.0883775	0.201253	0.00651744	0.236719	0.0147136	0.800461	-0.00109789	0.816227	0.35033	0.459016	0.00554538	0.879804	-0.300509	0.028037	0.0322719	0.0039115	-0.0482552	0.233868	0.00458291	0.163324
B_Divergence	-0.0215175	0.750369	1.78171e-05	0.997099	-0.0615821	0.255186	0.00366767	0.310311	0.0871154	0.858671	0.0115611	0.713174	-0.225325	0.105895	0.0142117	0.108028	-0.0579187	0.139912	0.00338058	0.207503
DRB1_Divergence	-0.0126162	0.78284	0.00126663	0.599739	-0.0246156	0.505919	0.00129457	0.497154	0.088599	0.793294	-0.00530506	0.739487	-0.16981	0.0830098	0.00797976	0.105684	-0.0254265	0.345207	0.00148416	0.287423
total_class1_weak	-0.0104295	0.0698177	2.6311e-06	0.0769423	0.00256267	0.501409	-6.64952e-07	0.512164	0.018474	0.650064	-4.14075e-06	0.700714	-0.0262274	0.0414581	6.6571e-06	0.0464932	-0.0026659	0.317628	6.70194e-07	0.343071
total_class2_weak	0.000186163	0.913589	-4.19413e-08	0.899286	-0.000865801	0.516237	1.64661e-07	0.519875	0.0226935	0.296157	-4.30246e-06	0.293766	0.000396217	0.91663	-1.6534e-07	0.81745	2.10711e-05	0.983035	-1.16647e-08	0.951116
Bold values mark nominally significant results (text color red/green indicates effect direction)

### Sheet: CorrelationAcrossAlleles
Correlation analysis between allele-specific effect size (beta value) and predicted number of bound Sars-CoV-2 peptides across HLA alleles
Correlation	HLA-A		HLA-B		HLA-C		Class I combined		HLA-DRB1
	Kendall's tau	P	Kendall's tau	P	Kendall's tau	P	Kendall's tau	P	Kendall's tau	P
Disease risk vs. total peptides	0.0790126	0.5482	-0.0487231	0.6145	0.155383	0.3023	0.0230828	0.7302	0.00949671	0.9382
Disease severity vs. total peptides	-0.0912706	0.5433	-0.0346822	0.753	-0.190479	0.2423	-0.0394641	0.5982	-0.0394641	0.5982
Note: Allele-specific effect size is obtained from meta-analysis across the four cohorts (Italy/Spain/Norway/Germany/Austria) for risk and three cohorts (Spain/Italy/Norway) for severity, predicted number of peptides from Sars-CoV-2 proteome based on weak binding threshold
