## Supplementary Tables for "Detailed stratified GWAS analysis for severe COVID-19 in four European populations": Supplementary_Table_20.xlsx

### Sheet: Sheet 1
Ensembl v102 annotations of protein-coding candidate genes of the17q21.31 and 19q13.33 loci. Columns: chr_name - name of chromosome; start - start position in hg38 (base) of gene; end - end position of gene; strand - DNA strand of gene location, where "+" is forward and "-" is reverse strand; gene_name - gene symbol; gene_biotype - biotype of gene; gene_id - Ensembl gene id; lead_qlt - indicates …
chr_name	start	end	strand	gene_name	gene_biotype	gene_id	lead_qtl	locus
17	45620344	45835826	+	LINC02210-CRHR1	protein_coding	ENSG00000263715		17q21.31 locus
17	45784280	45835828	+	CRHR1	protein_coding	ENSG00000120088	TRUE	17q21.31 locus
17	45844881	45847067	+	SPPL2C	protein_coding	ENSG00000185294	TRUE	17q21.31 locus
17	45894551	46028334	+	MAPT	protein_coding	ENSG00000186868	TRUE	17q21.31 locus
17	45999250	45999694	+	STH	protein_coding	ENSG00000256762		17q21.31 locus
17	46029916	46225389	-	KANSL1	protein_coding	ENSG00000120071	TRUE	17q21.31 locus
17	46274784	46361797	-	ARL17B	protein_coding	ENSG00000228696		17q21.31 locus
17	46292733	46337794	+	LRRC37A	protein_coding	ENSG00000176681	TRUE	17q21.31 locus
17	46511511	46555650	+	LRRC37A2	protein_coding	ENSG00000238083	TRUE	17q21.31 locus
17	46516702	46579691	-	ARL17A	protein_coding	ENSG00000185829	TRUE	17q21.31 locus
17	46590669	46757464	+	NSF	protein_coding	ENSG00000073969		17q21.31 locus
17	45221444	45247319	+	FMNL1	protein_coding	ENSG00000184922	TRUE	17q21.31 locus
17	45393902	45434421	-	ARHGAP27	protein_coding	ENSG00000159314	TRUE	17q21.31 locus
17	45435900	45490749	-	PLEKHM1	protein_coding	ENSG00000225190	TRUE	17q21.31 locus
19	50329653	50383388	+	NR1H2	protein_coding	ENSG00000131408		19q13.33 locus
19	50358477	50365830	-	NAPSA	protein_coding	ENSG00000131400		19q13.33 locus
19	50311937	50333515	-	KCNC3	protein_coding	ENSG00000131398	TRUE	19q13.33 locus
